# The ClinGen Severe Combined Immunodeficiency Disease Variant Curation Expert Panel: Specifications for classification of variants in *ADA*, *DCLRE1C*, *IL2RG*, *IL7R*, *JAK3*, *RAG1*, and *RAG2*

**DOI:** 10.1101/2025.02.11.25322033

**Authors:** Vanessa C. Jacovas, Michelle Zelnick, Shannon McNulty, Justyne E. Ross, Namrata Khurana, Xueyang Pan, Alejandro Nieto, Shiloh Martin, Benjamin McLean, Marwa A. Elnagheeb, Morton J. Cowan, Jennifer M. Puck, Mike Hershfield, James Verbsky, Jolan Walter, Eric Allenspach, Alice Y. Chan, Nicolai S. C. van Oers, Rajarshi Ghosh, Megan Piazza, Bo Yuan, Luigi D. Notarangelo, Britt A. Johnson, Ivan K. Chinn, the Severe Combined Immunodeficiency Variant Curation Expert Panel

## Abstract

**Purpose:** This collaborative study, led by the Clinical Genome Resource Severe Combined Immunodeficiency Disease Variant Curation Expert Panel (ClinGen SCID-VCEP), implemented and adapted the American College of Medical Genetics and Genomics/Association for Molecular Pathology (ACMG/AMP) guidelines for interpreting germline variants in genes with established relationships to SCID. The effort focused on the 7 most common SCID-related genes identified by SCID newborn screening in North America: *ADA*, *DCLRE1C*, *IL2RG*, *IL7R*, *JAK3*, *RAG1*, and *RAG2*.

**Methods:** The SCID-VCEP conducted a rigorous review of variants that involved database analyses, literature review, and expert feedback to derive gene-specific modifications to the ACMG/AMP guidelines. These specifications were validated using a pilot set of 90 variants. **Results:** Of these 90 variants, 25 were classified as pathogenic, 21 as likely pathogenic, 14 as variants of uncertain significance (VUS), 18 as likely benign, and 12 as benign. Seventeen variants with conflicting classifications in ClinVar were successfully resolved. The criteria included modifications to 20 of the 28 original ACMG/AMP criteria specific to SCID-related genes.

**Conclusion:** The SCID-specific variant curation guidelines developed by the SCID-VCEP will enhance the precision of SCID genetic diagnosis and provide a robust framework for interpreting variants in SCID-related genes, contributing to appropriate treatment of SCID.
