## Supplementary material for "The ClinGen Severe Combined Immunodeficiency Disease Variant Curation Expert Panel: Specifications for classification of variants in *ADA*, *DCLRE1C*, *IL2RG*, *IL7R*, *JAK3*, *RAG1*, and *RAG2*": PS3 and BS3 Functional Evidence

### Sheet: Approved General Class of Assay
Gene	General Class of Assay	Supplemental References
ADA	Expressed ADA activity	1, 2
DCLRE1C	V(D)J recombination assay	3, 4, 5, 6
	DNA repair activity assay	5
IL2RG	Phosphorylation of JAK3/Co-Immunoprecipitation with JAK3	7, 8, 9
	Cytokine binding	7, 10
	Surface expression of the gamma chain	10
	Interaction profiling - BioID assay	11
IL7R	IL-7-induced Jak-3/STAT5 phosphorylation assay	12
	IL-7 binding assay	13
	IL-7-induced STAT5 DNA binding/transcription assay	13
JAK3	In vitro kinase assay (JAK3 autophosphorylation)	14
RAG1	V(D)J recombination assay	15, 16
RAG2	V(D)J recombination assay	17, 18

### Sheet: ADA Assay Instance Details
Gene	ADA	ADA
Referece	1	2
General Class of Assay	Expressed ADA activity	Expressed ADA activity
Assay (General Description)	The human fibroblast cell line GM4429 (known to have a low level of endogenous ADA activity) was transfected with a pRSV-ADA expression vector containing either wild type or variant ADA cDNA and harvested for assay of ADA and chloramphenicol acetyltransferase (CAT) activity 24 hours post-transfection	ADA-deleted Escherichia coli (strain SO3834) were transformed with the pZ/ADA expression vector containing either wild type or variant ADA cDNA and lysed for assay of ADA activity
Material used (patient cells, engineered variants, cell lines, animal model, etc.	Human fibroblast cell line GM4429 (low level of endogenous ADA activity)	Escherichia coli strain SO3834 (ADA-deleted)
Readout type (qualitative/quantitative)	Quantitative	Quantitative
Readout description	Raw ADA activity (pmol of product/min/10⁶ cells) and ADA activity normalized to CAT activity	Raw ADA activity (nmol/h/mg lysate protein) and ADA activity as a percentage of wild type ADA activity
Biological replicates (met/not met)	None (not met)	None (not met)
Technical replicates (met/not met); description	2 (transfections and activity measurements completed in duplicate)	Not reported (western blots reported to be representative of three separate experiments)
Basic positive control (met/not met); description	Wild type ADA cDNA-transfected cells	Wild type ADA cDNA-transformed cells
Basic negative control (met/not met); description	Nontransfected cells	Nontransformed cells
Validation controls P/LP (#)	0	0
Validation controls B/LB (#)	0	0
Statistical analysis (general description)	None reported	Standard deviation depicted (Figure 1)
Threshold for normal readout	Wild type-like ADA activity (~25-fold higher than nontransfected cells)	Wild type-like ADA activity
Threshold for abnormal readout	Decreased ADA activity (~40-fold lower activity observed in tested variants compared to cells transfected with wild type ADA cDNA)	Decreased ADA activity (Group I: ~0.012% of wild type; Group II: ~0.11% of wild type; Group III: ~0.42% of wild type)
Approved assay (y/n)	y	y
Approved strength	PS3_Supporting/Moderate, BS3_Supporting	PS3_Supporting/Moderate, BS3_Supporting
Variant(s) Tested	c.301C>T (p.Arg101Trp), c.632G>A (p.Arg211His), c.219-2A>G, c.986C>T (p.Ala329Val)	Group I: c.320T>C (p.Leu107Pro), c.301C>T (p.Arg101Trp), c.646G>A (p.Gly216Arg), c.649G>A (p.Glu217Lys), c.248C>A (p.Ala83Asp), c.419G>A (p.Gly140Glu), c.311C>T (p.Pro104Leu), c.43C>G (p.His15Asp), c.632G>A (p.Arg211His), c.872C>T (p.Ser291Leu), c.1011_1013del (p.Glu337del), c.466C>T (p.Arg156Cys), c.302G>A (p.Arg101Gln), c.221G>T (p.Gly74Val), c.302G>T (p.Arg101Leu), c.445C>T (p.Arg149Trp), c.98…
Notes	none	none

### Sheet: DCLRE1C Assay Instance Details
Gene	DCLRE1C	DCLRE1C	DCLRE1C	DCLRE1C	DCLRE1C
Referece	3	4	5	6	5
General Class of Assay	V(D)J recombination	V(D)J recombination	V(D)J recombination	V(D)J recombination	DNA repair activity assay
Assay (General Description)	V(D)J recombination efficiency was measured in ARTEMIS negative fibroblasts transfected with wild type or variant DCLRE1C cDNA	Human primary ARTEMIS-negative dermal fibroblasts cotransfected with a V(D)J recombination substrate vector and expression plasmids coding for RAG1, RAG2, and either wild type or variant DCLRE1C cDNA were harvested for analysis by flow cytometry 48 hours post-transfection	Murine Dclre1c-/- abl pro-B cells were transduced with a retroviral vector containing wild type, mock, or variant human DCLRE1C cDNA, blocked in the G0/G1 cell cycle phases for 72 hours, and harvested for analysis by flow cytometry	Primary dermal ARTEMIS-negative fibroblasts were cotransfected with RAG1 and RAG2 expression plasmids, a V(D)J recombination substrate plasmid, and expression plasmids for wild type or variant DCLRE1C cDNA and analyzed by FACS analysis 48 hours post-transfection	Murine Dclre1c-/- abl pro-B cells were transduced with a retroviral vector containing wild type, mock, or variant human DCLRE1C cDNA, blocked in the G0/G1 cell cycle phases for 72 hours, and exposed to ionizing radiation (10 Gy). Phosphorylation of γH2AX was quantified by flow cytometry at 1 h, 8 h, 24 h, and 36 h after irradiation.
Material used (patient cells, engineered variants, cell lines, animal model, etc.	ARTEMIS negative fibroblasts	Human primary ARTEMIS-negative dermal fibroblasts	Murine Dclre1c-/- abl pro-B cells with a stable single integration of the pMX-INV GFP cassette flanked by two coding recombination signal sequences	Primary dermal ARTEMIS-negative fibroblasts from a patient with a homozygous deletion of DCLRE1C exons 1-3	Murine Dclre1c-/- abl pro-B cells transduced with a retroviral vector containing wild type, mock, or variant human DCLRE1C cDNA
Readout type (qualitative/quantitative)	Quantitative	Quantitative	Quantitative	Quantitative	Quantitative
Readout description	Recombination efficiency compared to wild type DCLRE1C cDNA	Percent of recombination-positive cells out of the subpopulation of transfected fibroblasts and recombination efficiency compared to wild type DCLRE1C cDNA	GFP expression as a readout of recombination activity	GFP fluorescence as a readout of recombination activity	Mean fluorescent intensity of γH2AX normalized to wild type as a read out for DNA repair efficiency
Biological replicates (met/not met)	Not reported	None (not met)	None (not met)	None (not met)	None (not met)
Technical replicates (met/not met); description	Not reported	3	3	3 (for wild type DCLRE1C and most DCLRE1C variants)	3
Basic positive control (met/not met); description	Wild type DCLRE1C cDNA-transfected cells	Wild type DCLRE1C cDNA-transfected cells	Wild type DCLRE1C cDNA-transduced cells	Wild type DCLRE1C cDNA-transduced cells	Wild type DCLRE1C cDNA-transduced cells
Basic negative control (met/not met); description	Not reported	Cells transfected with only RAG1 and RAG2 expression vectors (no ARTEMIS cDNA transfected)	Mock-transduced cells	Cells transfected with only RAG2 expression vectors (no ARTEMIS cDNA transfected)	Mock-transduced cells
Validation controls P/LP (#)	0	0	0	0	0
Validation controls B/LB (#)	0	0	0	0	0
Statistical analysis (general description)	Not reported	Not reported	Mann-Whitney U test	Not reported	Mann-Whitney U test
Threshold for normal readout	Wild type-like recombination efficiency (numeric threshold not reported)	Wild type-like recombination efficiency (numeric threshold not reported)	Wild type-like recombination activity (numeric threshold not reported)	Wild type-like recombination activity (numeric threshold not reported)	Wild type-like DNA repair activity levels (numeric threshold not reported)
Threshold for abnormal readout	Reduced recombination efficiency (numeric threshold not reported)	Reduced recombination efficiency (numeric threshold not reported)	Reduced recombination activity (numeric threshold not reported)	Reduced recombination activity (numeric threshold not reported)	Reduced DNA repair activity levels (numeric threshold not reported)
Approved assay (y/n)	y	y	y	y	y
Approved strength	PS3_Supporting	PS3_Supporting	PS3_Supporting	PS3_Supporting	PS3_Supporting
Variant(s) Tested	c.194C>T (p.Thr65Ile), c.1669dup (p.Thr557fs)	c.2T>C (p.Met1Thr), c.103C>G (p.His35Asp), c.1_21del (produced by use of next possible initiation codon at codon 8)	c.1A>G (p.Met1Val), c.2T>C (p.Met1Thr), c.19C>T (p.Gln7Ter), c.47T>C (p.Ile16Thr), c.82G>C (p.Ala28Pro), c.95C>T (p.Ser32Phe), c.95C>G (p.Ser32Cys), c.103C>G (p.His35Asp), c.110A>G (p.Asp37Gly), c.194C>T (p.Thr65Ile), c.207_209del (p.Leu70del), c.211A>C (p.Thr71Pro), c.241C>T (p.Arg81Ter), c.281del (p.Ser94PhefsTer2), c.353G>T (p.Gly118Val), c.356C>G (p.Ser119Ter), c.362T>C (p.Met121Thr), c.377G>…	p.Asp17Asn, p.His33Ala, p.His35Ala, p.Asp37Asn, p.His38Ala, p.His115Ala, p.Asp136Asn, p.Asp165Asn, p.His319Ala (residues of ARTEMIS that appear to be critical for its enzymatic properties, not necessarily variants identified in SCID patients; also tested three double mutants)	c.1A>G (p.Met1Val), c.2T>C (p.Met1Thr), c.19C>T (p.Gln7Ter), c.47T>C (p.Ile16Thr), c.82G>C (p.Ala28Pro), c.95C>T (p.Ser32Phe), c.95C>G (p.Ser32Cys), c.103C>G (p.His35Asp), c.110A>G (p.Asp37Gly), c.194C>T (p.Thr65Ile), c.207_209del (p.Leu70del), c.211A>C (p.Thr71Pro), c.241C>T (p.Arg81Ter), c.281del (p.Ser94PhefsTer2), c.353G>T (p.Gly118Val), c.356C>G (p.Ser119Ter), c.362T>C (p.Met121Thr), c.377G>…
Notes	Relatively little information about methods/validation reported for this assay in the publication	none	none	none	none

### Sheet: IL2RG Assay Instance Details
Gene	IL2RG	IL2RG	IL2RG	IL2RG	IL2RG	IL2RG	IL2RG
Referece	7	8	9	7	10	10	11
General Class of Assay	IL-2-induced Jak-3 phosphorylation assay	JAK3 association by immunoprecipitation	JAK3 association by immunoprecipitation	Cytokine binding	Cytokine binding	Surface expression of the gamma chain	Interaction profiling-BioID
Assay (General Description)	Expression vectors for a normal b+ γ, or b+ γR222C, and Jak3 were cotransfected into COS-7 cells and the level of Jak3 phosphorylation induced by low levels of IL-2 was examined by antiphosphotyrosine western blot of Jak3 immunoprecipitates. Lysate from each transfection was blotted with anti-Jak3 to ensure equal expression.	COS-1 cells were transfected with the wild-type γc chain, a truncated γc chain (γcΔ), the mutant γc chain obtained from the X-SCID patient or the vector control (409) and with Jak3. The transfected cells were lysed and immunoprecipitated with an anti-human γc chain MoAb, TUGh4, or isotype-matched control. (b) 10 microlitre aliquots of cell lysates from the transfected cells used in (a) were immun…	Co-Immunoprecipitation of JAK3 with IL2RG R328X, Y325X and WT in COS-7 cells	COS-7 cells were transfected with cDNA for an IL-2Rb chain in combination with either a normal IL-2Rg cDNA or cDNA for the patient IL-2Rg and binding of the IL-2 fluorokine analyzed.	COS-7 cells were cotransfected with the empty expression vector, intact human IL-2 receptor γ chain cDNA (γ) or mutant γ chain cDNA of patient no. 1 (γ*), and the human IL-2 receptor β chain using the DEAE-dextran method. Results shown in pixel index: the ratio of total pixel counts of transfectants to cells transfected with the empty expression vector plus the β chain.	COS-7 cells transfected with an empty expression vector, pDC409, the intact γ chain cDNA, and the mutant γ chain cDNA of patient in pDC409. Shows surface expression of the γ chain in transfected COS7 cells. Intracellular distribution of the γ chain in COS7 cells. Cells were stained with TUGh4 or YOYO 1. YOYO-1 is for nucleic acid counterstaining.	BioID proximity labeling was used to characterize interactions between wild type or variant IL2RG and other proteins known to be associated with the endoplasmic reticulum, ER-golgi, golgi, focal adhesion, cytosol, nucleus, or other cellular locations
Material used (patient cells, engineered variants, cell lines, animal model, etc.	COS-7 cells transfected with wild type and variants generated by cDNA constructs	COS-1 transfected with a truncate form (γcΔ) from the patient and the wild-type γc chain. [Similar results were obtained using COS-7 cells (data not shown)].	COS-7 cells with variant generated with the GENEART Site‐Directed Mutagenesis System (Invitrogen, Carlsbad, CA, USA) using the pEF6‐IL2RGY325X‐Myc construct as a template	COS-7 cells transfected with wild type and variants generated by cDNA constructs	COS-7 cells cotransfected with the empty expression vector, intact human IL-2 receptor γ chain cDNA (γ) or mutant γ chain cDNA of patient no. 1 (γ*), and the human IL-2 receptor β chain using the DEAE-dextran method.	COS-7 transfected cells	HEK293 cells inducibly expressing wild type or variant IL2RG
Readout type (qualitative/quantitative)	Semi-quantitative	Semi-quantitative	Semi-quantitative	Semi-quantitative	Semi-quantitative	Semi-quantitative	Quantitative
Readout description	Presence/intensity of band corresponding to Jak3 tyrosine phosphorylation	Presence/intensity of band corresponding to Jak3 tyrosine phosphorylation	Presence/intensity of band corresponding to Jak3 tyrosine phosphorylation	Binding change/protein interaction compared to wild type IL2RG	Binding change/protein interaction compared to wild type IL2RG	Expression of the mutant chain by an IL-2 receptor monoclonal antibody stained in the cell surface.	Fold change in protein interaction compared to wild type IL2RG
Biological replicates (met/not met)	Not reported	Not reported	Not reported	Not reported	Not reported	Not reported	None (not met)
Technical replicates (met/not met); description	Not reported	Not reported	Not reported	Not reported	Not reported	Not reported	2
Basic positive control (met/not met); description	COS-7 cells expressing wild type IL-2Rγ	COS-1 cells expressing wild type IL-2Rγ and Beta Actin	COS-7 cells expressing wild type IL-2Rγ	control EBV cell lines	COS-7 cell expressing WT γ chain.	COS-7 cell expressing WT γ chain.	Wild type IL2RG-expressing cells
Basic negative control (met/not met); description	Untransfected COS-7 cells	Not reported	Not reported	Empty vector-transduced cells	Empty vector-transduced cells	Empty vector-transduced cells	Not reported
Validation controls P/LP (#)	0	0	0	0	0	0	0
Validation controls B/LB (#)	0	0	0	0	0	0	0
Statistical analysis (general description)	Not reported	Not reported	Not reported	Not reported	Not reported	Not reported	Student's t test
Threshold for normal readout	Wild type-like level of phosphorylated Jak3	Wild type-like level of phosphorylated Jak3	Wild type-like level of phosphorylated Jak3	Wild type-like pattern of protein-protein interactions	Wild type-like pattern of protein-protein interactions = Binding and Internalization	The wild-type γ chain, which was clearly stained by TUGh4 on the transfected cells.	Wild type-like pattern of protein-protein interactions
Threshold for abnormal readout	Reduced level of phosphorylated Jak3	Reduced level of phosphorylated Jak3	Reduced level of phosphorylated Jak3	Significantly altered pattern of binding indicative of affinity is reduced	Significantly altered pattern of binding indicative of affinity is reduced	The mutant chain could not be detected by an antihuman IL-2 receptor monoclonal antibody, TUGh4, on the cell surface of the transfected COS-7 cells.	Significantly altered pattern of protein-protein interactions indicative of mislocalization/inability to transport to cell surface
Approved assay (y/n)	y	y	y	y	y	y	y
Approved strength	PS3_Supporting	PS3_Supporting	PS3_Supporting	PS3_Supporting	PS3_Supporting	PS3_Supporting	PS3_Supporting
Variant(s) Tested	c.664C>T (p.Arg222Cys)	single nucleotide deletion at position 939 in the γc chain. The G deletion at 939 corresponds to the first base of exon 8, and results from g to a substitution at the last nucleotide of intron 7	c.982C>T (p.Arg328Ter)	c.664C>T (p.Arg222Cys)	c.690C>T (p.Arg204Cys)	c.690C>T (p.Arg204Cys)	c.172C>T (p.Pro58Ser)
Notes	none	none	none	none	none	none	none

### Sheet: IL7R Assay Instance Details
Gene	IL7R	IL7R	IL7R	IL7R
Referece	12	13	13	13
General Class of Assay	IL-7-induced Jak-3 phosphorylation assay	IL-7 binding assay	IL-7-induced Stat5 DNA-binding activity	IL-7-induced Stat5 transcription activity
Assay (General Description)	COS-7 cells were transfected with expression vectors encoding γc, Jak3, and either wild type or variant IL-7Rα, incubated in the presence or absence of IL-7 for 10 minutes, lysed, and immunoprecipitated with anti-Jak3 antibody and subsequently blotted with either anti-phosphotyrosine or anti-Jak3 antibodies	293T cells were transfected with expression vectors encoding γc and either wild type or variant IL-7Rα and incubated with 125I-labelled IL-7 followed by increasing amounts of unlabelled ligand to analyze displacement kinetics	Stat5 DNA binding was evaluated by electrophoretic mobility shift assay in 293T cells transfected with expression vectors encoding γc, Jak3, Stat5a, Stat5b and either wild type or variant IL-7Rα and stimulated with varying concentrations of IL-7 for 30 seconds	Transcription from a Stat5-responsive reporter construct was evaluated by luciferase activity in 293T cells transfected with expression vectors encoding γc, Jak3, Stat5a, Stat5b, β-casein-luciferase reporter, and either wild type or variant IL-7Rα and stimulated with varying concentrations of IL-7 for 30 seconds
Material used (patient cells, engineered variants, cell lines, animal model, etc.	COS-7 cells transfected with wild type and variant IL7R cDNA constructs	293T cells transfected with wild type and variant IL7R and wild type γc cDNA constructs	293T cells transfected with wild type and variant IL7R and wild type γc, Jak3, Stat5a, and Stat5b cDNA constructs	293T cells transfected with wild type and variant IL7R and wild type γc, Jak3, Stat5a, Stat5b, and β-casein-luciferase reporter cDNA constructs
Readout type (qualitative/quantitative)	Semi-quantitative	Quantitative	Semi-quantitative	Quantitative
Readout description	Presence/intensity of band corresponding to Jak3 tyrosine phosphorylation	Ratio of specific binding to concentration of free radioligand at varying ligand concentrations	Presence/intensity of band corresponding to DNA-bound Stat5	Relative luciferase activity (corresponding to Stat5-induced transcription)
Biological replicates (met/not met)	Not reported	Not reported	Not reported	Not reported
Technical replicates (met/not met); description	Not reported	Not reported	Not reported	Not reported
Basic positive control (met/not met); description	COS-7 cells expressing wild type IL-7Rα	293T cells expressing wild type IL-7Rα	293T cells expressing wild type IL-7Rα	293T cells expressing wild type IL-7Rα
Basic negative control (met/not met); description	Untransfected COS-7 cells	293T cells expressing empty vector	293T cells expressing empty vector	293T cells expressing empty vector
Validation controls P/LP (#)	0	0	0	0
Validation controls B/LB (#)	0	0	0	0
Statistical analysis (general description)	Not reported	Not reported	Not reported	Not reported
Threshold for normal readout	Wild type-like level of phosphorylated Jak3	Wild type-like levels of IL7 binding	Wild type-like levels of Stat5 DNA binding	Wild type-like levels of Stat5-induced transcription
Threshold for abnormal readout	Reduced level of phosphorylated Jak3	Reduced IL7 binding	Reduced Stat5 DNA binding	Reduced Stat5-induced transcription
Approved assay (y/n)	y	y	y	y
Approved strength	PS3_Supporting	PS3_Supporting	PS3_Supporting	PS3_Supporting
Variant(s) Tested		c.197T>C (p.Ile66Thr) and c.412G>A (p.Val138Ile) (in cis)	c.197T>C (p.Ile66Thr) and c.412G>A (p.Val138Ile) (in cis)	c.197T>C (p.Ile66Thr) and c.412G>A (p.Val138Ile) (in cis)
Notes	none	The variants tested in this assay were observed in homozygosity in the proband and tested in cis in the cDNA constructs, preventing analysis of the independent effects of each variant on protein function. Additionally, both tested variants were asserted by the authors to be benign ("polymorphisms") on the basis of allele frequency, which is supported by gnomAD allele frequencies.	The variants tested in this assay were observed in homozygosity in the proband and tested in cis in the cDNA constructs, preventing analysis of the independent effects of each variant on protein function. Additionally, both tested variants were asserted by the authors to be benign ("polymorphisms") on the basis of allele frequency, which is supported by gnomAD allele frequencies.	The variants tested in this assay were observed in homozygosity in the proband and tested in cis in the cDNA constructs, preventing analysis of the independent effects of each variant on protein function. Additionally, both tested variants were asserted by the authors to be benign ("polymorphisms") on the basis of allele frequency, which is supported by gnomAD allele frequencies.

### Sheet: JAK3 Assay Instance Details
Gene	JAK3
Referece	14
General Class of Assay	In vitro kinase assay (JAK3 autophosphorylation)
Assay (General Description)	Clarified whole cell lysates from JAK3-negative COS-7 cells transiently transfected with wild type or variant JAK3 cDNA expression vectors were immunoprecipitated with a JAK3 C-terminus antibody, incubated with [γ-32P]ATP for 1 min or 5 min, and analyzed on an SDS-PAGE gel to assess JAK3 phosphorylation
Material used (patient cells, engineered variants, cell lines, animal model, etc.	JAK3-negative COS-7 cells transiently transfected with wild type or variant JAK3 cDNA expression vectors
Readout type (qualitative/quantitative)	Semi-quantitative
Readout description	Presence/intensity of band corresponding to phosphorylated JAK3
Biological replicates (met/not met)	Not reported
Technical replicates (met/not met); description	Not reported
Basic positive control (met/not met); description	Wild type JAK3-transfected cells
Basic negative control (met/not met); description	Vector-only transfected cells; JAK3 p.Lys855Ala (artificial catalytically inactive JAK3 variant)
Validation controls P/LP (#)	0
Validation controls B/LB (#)	0
Statistical analysis (general description)	Not reported
Threshold for normal readout	Wild type-like level of phosphorylated JAK3
Threshold for abnormal readout	Absence/reduced level of phosphorylated JAK3
Approved assay (y/n)	y
Approved strength	PS3_Supporting
Variant(s) Tested	c.266_268del (p.Ala58del), c.602C>A (p.Glu169Asp), c.1860G>A (p.Gly589Ser)
Notes	none

### Sheet: RAG1 Assay Instance Details
Gene	RAG1	RAG1
Referece	15	16
General Class of Assay	V(D)J recombination assay	V(D)J recombination assay
Assay (General Description)	SV40-transformed fibroblasts were electroporated with wild type or variant RAG1 cDNA constructs and extrachromosomal V(D)J recombination substrates. The extrachromosomal substrates were recovered, transformed in E. coli, and plated on X-Gal plates to determine recombination frequency via blue/white screening	Murine Rag1-/- Abl pro-B cells were transduced with a retroviral vector containing wild type, mock, or variant human RAG1 cDNA, blocked in the G0/G1 cell cycle phases for 96 hours, and harvested for analysis by flow cytometry
Material used (patient cells, engineered variants, cell lines, animal model, etc.	SV40-transformed fibroblasts electroporated with wild type or variant RAG1 cDNA constructs and extrachromosomal V(D)J recombination substrates	Murine Rag1-/- Abl pro-B cells with a stable single integration of the pMX-INV GFP cassette flanked by two coding recombination signal sequences
Readout type (qualitative/quantitative)	Quantitative	Quantitative
Readout description	Number of blue colonies as a read out for recombination frequency	GFP expression as a readout of recombination activity (reported as a percentage of the recombination activity of wild type RAG1)
Biological replicates (met/not met)	Not reported	None (not met)
Technical replicates (met/not met); description	Not reported	2022-03-05
Basic positive control (met/not met); description	Cells expressing wild type RAG1	Wild type RAG1 cDNA-transduced cells
Basic negative control (met/not met); description	Not reported	Empty vector-transduced cells
Validation controls P/LP (#)	0	0 (none reported by authors as known pathogenic variants)
Validation controls B/LB (#)	0	3 (described as "known polymorphisms": G99S, H249R, and K820R)
Statistical analysis (general description)	Not reported	Mann-Whitney U test
Threshold for normal readout	Recombination frequency similar to wild type RAG1 (numeric threshold not reported)	Wild type-like recombination activity (numeric threshold not reported)
Threshold for abnormal readout	Reduced recombination frequency (numeric threshold not reported)	Reduced recombination activity (numeric threshold not reported)
Approved assay (y/n)	y	y
Approved strength	PS3_Supporting	PS3_Moderate
Variant(s) Tested	c.256_257del (p.Lys86fs), c.999T>A (p.Tyr333Ter), c.1210C>T (p.Arg404Trp), c.1421G>A (p.Arg474His), c.1871G>A (p.Arg624His), p.Thr173fsTer27 (nucleotide change not reported), c.2158G>T (p.Gly720Cys), c.2194C>T (p.Leu732Phe), p.Ser875fs (nucleotide change not reported), c.2918G>A (p.Arg973His), c.2974A>G (p.Lys992Glu)	79 variants (see Table E1 in publication)
Notes	none	Curated a set of 11 known pathogenic and known benign validation controls in order to use evidence from this assay instance at PS3_Moderate. All known pathogenic and known benign controls were correctly classified as abnormal and normal, respectively, by this instance of the V(D)J recombination assay. See supplemental table for classifications of these validation controls.

### Sheet: RAG2 Assay Instance Details
Gene	RAG2	RAG2
Referece	17	18
General Class of Assay	V(D)J recombination	V(D)J recombination
Assay (General Description)	Retrovirally transduced pro-B cells expressing wild type or variant Rag2 proteins were harvested 8-12 days post-transduction for genomic DNA extraction, and PCR amplification of endogenous Ig rearrangement sequences. The PCR products were analyzed by Southern blot to examine IgH D-to-J and V-to-DJ rearrangements and IgL Vκ-to-Jκ rearrangement	Murine Rag2-/- Abl pro-B cells were transduced with a retroviral vector containing wild type, mock, or variant human RAG2 cDNA, blocked in the G0/G1 cell cycle phases for 96 hours, and harvested for analysis by flow cytometry
Material used (patient cells, engineered variants, cell lines, animal model, etc.	Murine Rag2–/– pro-B cell line retrovirally transduced to express FNT-tagged wild type or variant Rag2	Murine Rag2-/- Abl pro-B cells with a stable single integration of the pMX-INV GFP cassette flanked by two coding recombination signal sequences
Readout type (qualitative/quantitative)	Semi-quantitative	Quantitative
Readout description	Presence/intensity of Southern blot bands corresponding to different recombination patterns	GFP expression as a readout of recombination activity (reported as a percentage of the recombination activity of wild type RAG1)
Biological replicates (met/not met)	None (not met)	None (not met)
Technical replicates (met/not met); description	2	3
Basic positive control (met/not met); description	PCR products from genomic DNA isolated from cells expressing wild type Rag2 or the Rag2 core domain (thought to be essential for recombination)	Wild type RAG2 cDNA-transduced cells
Basic negative control (met/not met); description	PCR products from genomic DNA isolated from nontransduced cells, mock-transduced cells, FLAG-tag only-transduced cells (empty vector), and cells expressing the Rag2 C-terminus (lacking the core domain thought to be essential for recombination)	Mock-transduced cells
Validation controls P/LP (#)	0	0
Validation controls B/LB (#)	0	0
Statistical analysis (general description)	Not reported	Mann-Whitney test
Threshold for normal readout	Wild type-like pattern/intensity of recombination products indicative of intact recombination activity	Wild type-like recombination activity (numeric threshold not reported)
Threshold for abnormal readout	Altered pattern/intensity of recombination products indicative of a defect in recombination activity	Reduced recombination activity (numeric threshold not reported)
Approved assay (y/n)	y	y
Approved strength	PS3_Supporting	PS3_Moderate
Variant(s) Tested	c.1247G>T (p.Trp416Leu), c.1338C>G (p.Cys446Trp), c.1357T>A (p.Trp453Arg), c.1421A>G (p.Asn474Ser), c.1433G>A (p.Cys478Tyr), c.1442A>C (p.His481Pro)	41 variants (see Table II in publication)
Notes	none	none
